# Macrophage-CD8⁺ T Cell Spatial Coupling Defines an Innate-Adaptive Injury Niche in Human Checkpoint Inhibitor Hepatotoxicity

**DOI:** 10.64898/2026.08.18.26360744

**Authors:** Jacob M. Bogdanov, Neil Zhao, Helia Alavifard, David E. Kleiner, Robert J. Fontana, Andrew A. Stolz, Akil Merchant, Jonathan Z. Sexton, Lily Dara

## Abstract

**Background & Aims:** Immune-mediated liver injury from immune checkpoint inhibitors (ILICI) is a major immune-related adverse event that limits cancer immunotherapy, yet its tissue-level immunobiology is poorly defined and its management is largely extrapolated from autoimmune hepatitis (AIH). We previously identified a tri-cellular CD8+ T cell-macrophage-hepatocyte injury niche in a murine model of ILICI; here, we tested whether this niche is recapitulated in human disease.

**Methods:** We applied imaging mass cytometry with a 32-marker panel to liver biopsies from patients with ILICI (n = 12), AIH as a disease comparator (n = 14), and healthy controls (n = 2), profiling approximately 297,000 single cells across 144 regions of interest with spatially resolved detection of apoptosis (cleaved caspase-3, cC3) and pyroptosis (cleaved gasdermin D, cGSDMD).

**Results:** We detected histiocyte-rich granulomas in ILICI consisting of macrophages and CD8+ T cells, including activated memory-effector subsets. Permutation-based spatial analysis identified CD8+ T cell-macrophage co-localization as the most frequent significant interaction in ILICI, organizing into integrated innate-adaptive cellular neighborhoods that concentrated cC3-and cGSDMD-positive cells. Descriptively, this contrasted with AIH, in which immune cells and stroma were more spatially compartmentalized. CD8+ T-cell and macrophage densities correlated with Ishak necroinflammation scores, jaundice, and granuloma formation.

**Conclusions:** These findings provide a single-cell spatial proteomic characterization of human ILICI in situ; they recapitulate the tri-cellular CD8-macrophage-hepatocyte niche we previously defined in a murine model and characterize ILICI as a spatially organized innate-adaptive inflammatory process, nominating myeloid signaling and CD8-macrophage interactions as candidate liver-directed targets to uncouple hepatotoxicity from anti-tumor immunity.

**Impact and implications:** This study provides a spatially resolved single-cell proteomic characterization of immune-mediated liver injury from checkpoint inhibitors (ILICI) in human tissue, revealing that macrophages and CD8⁺ T cells are not merely co-present but reproducibly co-localized into integrated inflammatory neighborhoods where apoptotic and pyroptotic cell death is concentrated. These findings are important for hepatologists and oncologists because they reframe ILICI as a spatially organized innate-adaptive process, distinct from autoimmune hepatitis, suggesting that current treatment strategies extrapolated from AIH may not optimally target the underlying pathobiology. Our results nominate myeloid signaling, inflammatory cell death pathways, and macrophage-CD8⁺ T cell interactions as candidate liver-directed therapeutic targets, offering a rationale for mechanism-based interventions that could uncouple hepatotoxicity from anti-tumor immunity and allow patients to remain on effective cancer immunotherapy.
