## Supplementary material for "Macrophage-CD8⁺ T Cell Spatial Coupling Defines an Innate-Adaptive Injury Niche in Human Checkpoint Inhibitor Hepatotoxicity": Table S-3

Metadata_fov	Metadata_SlideID	Type	width_px	height_px	acquisition_width_um	acquisition_height_um	area_px	area_mm2
AIH01_s0_a2_ac	AIH01	AIH	600	589	600	589	353400	0.3534
AIH01_s0_a3_ac	AIH01	AIH	878	537	878	537	471486	0.471486
AIH01_s0_a4_ac	AIH01	AIH	513	708	513	708	363204	0.363204
AIH01_s0_a5_ac	AIH01	AIH	755	496	755	496	374480	0.37448
AIH01_s0_a6_ac	AIH01	AIH	603	566	603	566	341298	0.341298
AIH02_s0_a1_ac	AIH02	AIH	618	488	618	488	301584	0.301584
AIH02_s0_a2_ac	AIH02	AIH	692	628	692	628	434576	0.434576
AIH02_s0_a3_ac	AIH02	AIH	457	734	457	734	335438	0.335438
AIH02_s0_a4_ac	AIH02	AIH	718	455	718	455	326690	0.32669
AIH02_s0_a5_ac	AIH02	AIH	592	576	592	576	340992	0.340992
AIH03_s0_a1_ac	AIH03	AIH	744	504	744	504	374976	0.374976
AIH03_s0_a2_ac	AIH03	AIH	576	592	576	592	340992	0.340992
AIH03_s0_a4_ac	AIH03	AIH	576	592	576	592	340992	0.340992
AIH03_s0_a5_ac	AIH03	AIH	576	592	576	592	340992	0.340992
AIH04_s0_a1_ac	AIH04	AIH	662	661	662	661	437582	0.437582
AIH04_s0_a3_ac	AIH04	AIH	662	661	662	661	437582	0.437582
AIH04_s0_a4_ac	AIH04	AIH	662	661	662	661	437582	0.437582
AIH04_s0_a5_ac	AIH04	AIH	662	661	662	661	437582	0.437582
AIH04_s0_a6_ac	AIH04	AIH	670	616	670	616	412720	0.41272
AIH05_s0_a1_ac	AIH05	AIH	783	616	783	616	482328	0.482328
AIH05_s0_a2_ac	AIH05	AIH	679	640	679	640	434560	0.43456
AIH05_s0_a3_ac	AIH05	AIH	615	570	615	570	350550	0.35055
AIH05_s0_a5_ac	AIH05	AIH	679	640	679	640	434560	0.43456
AIH06_s0_a1_ac	AIH06	AIH	715	508	715	508	363220	0.36322
AIH06_s0_a7_ac	AIH06	AIH	689	562	689	562	387218	0.387218
AIH07_s0_a1_ac	AIH07	AIH	565	599	565	599	338435	0.338435
AIH07_s0_a2_ac	AIH07	AIH	565	658	565	658	371770	0.37177
AIH07_s0_a3_ac	AIH07	AIH	643	572	643	572	367796	0.367796
AIH07_s0_a4_ac	AIH07	AIH	565	658	565	658	371770	0.37177
AIH07_s0_a5_ac	AIH07	AIH	604	711	604	711	429444	0.429444
AIH08_s0_a1_ac	AIH08	AIH	1010	496	1010	496	500960	0.50096
AIH08_s0_a2_ac	AIH08	AIH	942	492	942	492	463464	0.463464
AIH08_s0_a3_ac	AIH08	AIH	621	618	621	618	383778	0.383778
AIH08_s0_a4_ac	AIH08	AIH	550	614	550	614	337700	0.3377
AIH08_s0_a5_ac	AIH08	AIH	542	543	542	543	294306	0.294306
AIH09_s0_a1_ac	AIH09	AIH	853	651	853	651	555303	0.555303
AIH09_s0_a2_ac	AIH09	AIH	609	713	609	713	434217	0.434217
AIH09_s0_a3_ac	AIH09	AIH	573	701	573	701	401673	0.401673
AIH09_s0_a4_ac	AIH09	AIH	651	655	651	655	426405	0.426405
AIH09_s0_a5_ac	AIH09	AIH	636	649	636	649	412764	0.412764
AIH11_s0_a1_ac	AIH11	AIH	769	592	769	592	455248	0.455248
AIH11_s0_a2_ac	AIH11	AIH	647	639	647	639	413433	0.413433
AIH11_s0_a3_ac	AIH11	AIH	761	406	761	406	308966	0.308966
AIH11_s0_a4_ac	AIH11	AIH	684	468	684	468	320112	0.320112
AIH11_s0_a5_ac	AIH11	AIH	742	442	742	442	327964	0.327964
AIH12_s0_a1_ac	AIH12	AIH	549	886	549	886	486414	0.486414
AIH12_s0_a2_ac	AIH12	AIH	497	595	497	595	295715	0.295715
AIH12_s0_a3_ac	AIH12	AIH	497	595	497	595	295715	0.295715
AIH12_s0_a5_ac	AIH12	AIH	457	760	457	760	347320	0.34732
AIH13_s0_a1_ac	AIH13	AIH	663	667	663	667	442221	0.442221
AIH13_s0_a2_ac	AIH13	AIH	663	667	663	667	442221	0.442221
AIH13_s0_a3_ac	AIH13	AIH	663	667	663	667	442221	0.442221
AIH13_s0_a4_ac	AIH13	AIH	611	667	611	667	407537	0.407537
AIH13_s0_a5_ac	AIH13	AIH	635	715	635	715	454025	0.454025
AIH14_s0_a1_ac	AIH14	AIH	615	789	615	789	485235	0.485235
AIH14_s0_a2_ac	AIH14	AIH	589	593	589	593	349277	0.349277
AIH14_s0_a4_ac	AIH14	AIH	591	583	591	583	344553	0.344553
AIH14_s0_a5_ac	AIH14	AIH	755	478	755	478	360890	0.36089
AIH15_s0_a1_ac	AIH15	AIH	583	819	583	819	477477	0.477477
AIH15_s0_a2_ac	AIH15	AIH	654	667	654	667	436218	0.436218
AIH15_s0_a3_ac	AIH15	AIH	553	667	553	667	368851	0.368851
AIH15_s0_a4_ac	AIH15	AIH	459	786	459	786	360774	0.360774
AIH15_s0_a5_ac	AIH15	AIH	518	716	518	716	370888	0.370888
AIH16_s0_a1_ac	AIH16	AIH	480	708	480	708	339840	0.33984
AIH16_s0_a2_ac	AIH16	AIH	482	701	482	701	337882	0.337882
AIH16_s0_a3_ac	AIH16	AIH	505	760	505	760	383800	0.3838
AIH16_s0_a4_ac	AIH16	AIH	445	760	445	760	338200	0.3382
AIH16_s0_a5_ac	AIH16	AIH	445	763	445	763	339535	0.339535
Control01_s0_a1_ac	Control01	Control	649	570	649	570	369930	0.36993
Control01_s0_a2_ac	Control01	Control	596	587	596	587	349852	0.349852
Control01_s0_a3_ac	Control01	Control	637	606	637	606	386022	0.386022
Control01_s0_a4_ac	Control01	Control	652	630	652	630	410760	0.41076
Control01_s0_a5_ac	Control01	Control	600	620	600	620	372000	0.372
Control01_s0_a6_ac	Control01	Control	631	599	631	599	377969	0.377969
Control01_s0_a7_ac	Control01	Control	637	598	637	598	380926	0.380926
Control01_s0_a8_ac	Control01	Control	635	635	635	635	403225	0.403225
Control03_s0_a1_ac	Control03	Control	617	602	617	602	371434	0.371434
Control03_s0_a2_ac	Control03	Control	619	634	619	634	392446	0.392446
Control03_s0_a3_ac	Control03	Control	620	559	620	559	346580	0.34658
Control03_s0_a4_ac	Control03	Control	593	619	593	619	367067	0.367067
Control03_s0_a5_ac	Control03	Control	620	584	620	584	362080	0.36208
Control03_s0_a6_ac	Control03	Control	550	562	550	562	309100	0.3091
Control03_s0_a7_ac	Control03	Control	616	582	616	582	358512	0.358512
Control03_s0_a8_ac	Control03	Control	635	626	635	626	397510	0.39751
ICI01_s0_a1_ac	ICI01	ICI	542	523	542	523	283466	0.283466
ICI01_s0_a2_ac	ICI01	ICI	1669	314	1669	314	524066	0.524066
ICI01_s0_a3_ac	ICI01	ICI	542	423	542	423	229266	0.229266
ICI01_s0_a5_ac	ICI01	ICI	788	532	788	532	419216	0.419216
ICI01_s0_a6_ac	ICI01	ICI	826	455	826	455	375830	0.37583
ICI01_s0_a7_ac	ICI01	ICI	630	500	630	500	315000	0.315
ICI01_s0_a8_ac	ICI01	ICI	846	482	846	482	407772	0.407772
ICI01_s0_a9_ac	ICI01	ICI	531	608	531	608	322848	0.322848
ICI02_s0_a1_ac	ICI02	ICI	616	500	616	500	308000	0.308
ICI02_s0_a2_ac	ICI02	ICI	656	530	656	530	347680	0.34768
ICI02_s0_a3_ac	ICI02	ICI	541	552	541	552	298632	0.298632
ICI02_s0_a4_ac	ICI02	ICI	694	422	694	422	292868	0.292868
ICI02_s0_a5_ac	ICI02	ICI	634	446	634	446	282764	0.282764
ICI04_s0_a1_ac	ICI04	ICI	609	639	609	639	389151	0.389151
ICI04_s0_a2_ac	ICI04	ICI	610	673	610	673	410530	0.41053
ICI04_s0_a3_ac	ICI04	ICI	636	622	636	622	395592	0.395592
ICI04_s0_a4_ac	ICI04	ICI	637	648	637	648	412776	0.412776
ICI04_s0_a5_ac	ICI04	ICI	650	611	650	611	397150	0.39715
ICI05_s0_a3_ac	ICI05	ICI	620	607	620	607	376340	0.37634
ICI05_s0_a5_ac	ICI05	ICI	624	656	624	656	409344	0.409344
ICI06_s0_a1_ac	ICI06	ICI	704	684	704	684	481536	0.481536
ICI06_s0_a2_ac	ICI06	ICI	710	707	710	707	501970	0.50197
ICI06_s0_a3_ac	ICI06	ICI	685	692	685	692	474020	0.47402
ICI06_s0_a4_ac	ICI06	ICI	675	726	675	726	490050	0.49005
ICI06_s0_a5_ac	ICI06	ICI	688	630	688	630	433440	0.43344
ICI07_s0_a2_ac	ICI07	ICI	655	655	655	655	429025	0.429025
ICI08_s0_a1_ac	ICI08	ICI	605	605	605	605	366025	0.366025
ICI08_s0_a2_ac	ICI08	ICI	605	605	605	605	366025	0.366025
ICI08_s0_a3_ac	ICI08	ICI	658	605	658	605	398090	0.39809
ICI08_s0_a5_ac	ICI08	ICI	643	586	643	586	376798	0.376798
ICI09_s0_a1_ac	ICI09	ICI	612	627	612	627	383724	0.383724
ICI09_s0_a2_ac	ICI09	ICI	633	596	633	596	377268	0.377268
ICI09_s0_a3_ac	ICI09	ICI	675	626	675	626	422550	0.42255
ICI09_s0_a4_ac	ICI09	ICI	563	618	563	618	347934	0.347934
ICI09_s0_a5_ac	ICI09	ICI	568	654	568	654	371472	0.371472
ICI10_s0_a1_ac	ICI10	ICI	700	599	700	599	419300	0.4193
ICI10_s0_a2_ac	ICI10	ICI	582	576	582	576	335232	0.335232
ICI10_s0_a3_ac	ICI10	ICI	605	612	605	612	370260	0.37026
ICI10_s0_a4_ac	ICI10	ICI	615	644	615	644	396060	0.39606
ICI10_s0_a5_ac	ICI10	ICI	697	600	697	600	418200	0.4182
ICI11_s0_a1_ac	ICI11	ICI	721	662	721	662	477302	0.477302
ICI11_s0_a4_ac	ICI11	ICI	642	627	642	627	402534	0.402534
ICI12_s0_a1_ac	ICI12	ICI	710	703	710	703	499130	0.49913
ICI12_s0_a2_ac	ICI12	ICI	707	693	707	693	489951	0.489951
ICI12_s0_a3_ac	ICI12	ICI	702	633	702	633	444366	0.444366
ICI12_s0_a5_ac	ICI12	ICI	702	713	702	713	500526	0.500526
ICI13_s0_a1_ac	ICI13	ICI	715	690	715	690	493350	0.49335
ICI13_s0_a2_ac	ICI13	ICI	715	690	715	690	493350	0.49335
ICI13_s0_a3_ac	ICI13	ICI	905	555	905	555	502275	0.502275
ICI13_s0_a4_ac	ICI13	ICI	651	659	651	659	429009	0.429009
ICI13_s0_a5_ac	ICI13	ICI	741	659	741	659	488319	0.488319
ICI14_s0_a1_ac	ICI14	ICI	680	720	680	720	489600	0.4896
ICI14_s0_a3_ac	ICI14	ICI	855	587	855	587	501885	0.501885
ICI14_s0_a4_ac	ICI14	ICI	833	615	833	615	512295	0.512295
ICI14_s0_a5_ac	ICI14	ICI	711	703	711	703	499833	0.499833
ICI15_s0_a1_ac	ICI15	ICI	706	701	706	701	494906	0.494906
ICI15_s0_a2_ac	ICI15	ICI	727	689	727	689	500903	0.500903
ICI15_s0_a3_ac	ICI15	ICI	631	644	631	644	406364	0.406364
ICI15_s0_a4_ac	ICI15	ICI	631	567	631	567	357777	0.357777
ICI15_s0_a5_ac	ICI15	ICI	767	612	767	612	469404	0.469404
